## Supplemental table 4 for "Spatial Dissection of the Distinct Cellular Responses to Normal Aging and Alzheimer’s Disease in Human Prefrontal Cortex at Single-Nucleus Resolution"

### Sheet: Sheet1
	index	Group_key	Gene_name	Fold_change	P_adjusted	mean_exp
0	0	Ast	SLC1A3	2.31965	0	0.866414
1	1	Ast	SLC1A2	1.91237	0	1.56879
2	2	Ast	CLU	0.906472	0	3.56726
3	3	Ast	GLUL	1.68306	0	1.5887
4	4	Ast	ATP1A2	2.0212	0	0.910827
5	5	Ast	GJA1	2.40116	0	0.541768
6	6	Ast	AQP4	2.00101	0	0.723706
7	7	Ast	ATP1B2	2.07521	0	0.558109
8	8	Ast	CPE	1.36023	0	1.54986
9	9	Ast	PTGDS	1.21244	0	1.53555
10	10	Ast	APOE	1.36871	0	1.09359
12	12	Ast	CST3	1.10544	0	1.66721
13	13	Ast	CD81	1.13097	0	1.41084
16	16	Ast	AHCYL1	1.46151	0	0.595829
17	17	Ast	TTYH1	1.35277	0	0.622637
18	18	Ast	SPARCL1	0.858432	0	2.01467
22	22	Ast	GFAP	0.716803	0	2.77712
24	24	Ast	NTRK2	0.990641	0	0.878325
27	27	Ast	GPRC5B	1.04081	0	0.659688
36	36	Ast	ITM2C	0.799857	0	1.05518
52	52	Ast	SCG3	0.826589	0	0.607262
53	53	Ast	MT2A	0.761265	0	0.801415
55	55	Ast	ALDOC	0.664549	0	1.09199
58	58	Ast	NDRG2	0.596618	0	1.38461
63	63	Ast	CTNNA2	0.720975	0	0.742442
64	64	Ast	MALAT1	0.572545	0	1.71769
68	68	Ast	HSPB1	0.728868	0	0.652863
70	70	Ast	PCDHGA1	0.652907	0	0.838682
82	82	Ast	C1orf61	0.735735	0	0.529433
99	99	Ast	HLA-A	0.726633	0	0.509446
112	112	Ast	MT3	0.416767	0	1.93047
121	121	Ast	NTM	0.649609	0	0.51249
129	129	Ast	CSRP1	0.587824	0	0.625737
137	137	Ast	TMBIM6	0.554362	0	0.734957
181	181	Ast	ENO1	0.441579	1.83433e-305	0.958584
191	191	Ast	MT-TV	0.387767	1.32912e-288	1.26193
192	192	Ast	GPM6A	0.333443	4.60278e-288	1.93602
222	222	Ast	QKI	0.466021	2.7798e-257	0.640955
226	226	Ast	GPM6B	0.384783	8.90473e-255	1.14513
227	227	Ast	NAT8L	0.418471	2.37551e-254	0.80642
234	234	Ast	LSAMP	0.417337	1.15878e-245	0.836718
235	235	Ast	SCD5	0.430665	7.03556e-242	0.714543
265	265	Ast	CD63	0.427424	2.85266e-209	0.579903
298	298	Ast	DPP10	0.380445	8.617e-191	0.810386
330	330	Ast	BSG	0.359589	3.6646e-169	0.689354
337	337	Ast	CTSD	0.296866	1.92803e-165	1.18235
339	339	Ast	ITM2B	0.312893	1.0206e-164	1.04279
393	393	Ast	PCDH9	0.284603	4.84845e-137	1.14072
420	420	Ast	FAM107A	0.316564	1.69543e-124	0.665599
477	477	Ast	NRG3	0.300771	5.54881e-105	0.631548
487	487	Ast	LRP1B	0.297795	9.93991e-102	0.627702
2011	11	End	HLA-A	1.67123	0	2.09259
2013	13	End	EPAS1	2.68142	0	0.880672
2021	21	End	APOLD1	2.41088	0	0.587935
2026	26	End	TPT1	1.01086	8.87713e-267	1.2743
2034	34	End	PECAM1	2.51977	1.64511e-242	0.678572
2036	36	End	NOTCH3	2.77658	5.41434e-235	0.545303
2052	52	End	STOM	1.69629	7.21432e-190	1.12916
2053	53	End	TGFBR2	3.00538	8.17943e-190	1.16695
2058	58	End	ID3	2.35062	8.23019e-175	0.695142
2065	65	End	TXNIP	1.63349	8.49168e-158	0.717518
2075	75	End	PTH1R	2.17176	6.81859e-139	0.658487
2078	78	End	MGP	3.63671	1.86541e-135	0.959255
2079	79	End	FOXC1	3.60945	2.6467e-134	0.655815
2080	80	End	NDUFA4L2	2.398	9.22842e-134	0.787046
2084	84	End	ADAMTS1	2.79984	3.30294e-131	0.781495
2097	97	End	SLC26A2	2.77646	5.79497e-123	1.08997
2100	100	End	BGN	1.83597	6.76352e-120	0.755279
2107	107	End	H3F3B	0.800969	4.36024e-115	1.10339
2111	111	End	CD63	0.729097	1.02133e-107	1.04546
2112	112	End	RPS27	0.686446	1.47666e-107	0.935996
2121	121	End	LRRC32	2.63737	3.87888e-103	0.783667
2125	125	End	FAM107A	0.679874	2.83579e-102	0.839675
2127	127	End	CD151	1.49018	2.58367e-101	1.63041
2132	132	End	RPS18	0.658077	5.17051e-99	0.594254
2134	134	End	PRSS23	1.67399	1.74228e-98	0.688595
2137	137	End	ADGRF5	1.92265	3.08173e-97	0.538004
2145	145	End	HERC2P3	2.17987	6.79425e-94	0.796608
2150	150	End	BTG2	1.84881	3.5687e-92	0.631288
2151	151	End	RAMP2	2.6492	5.00986e-92	0.593116
2152	152	End	LGALS3	1.60619	6.94395e-92	0.783224
2163	163	End	SAT1	1.14733	3.45876e-88	0.521962
2172	172	End	HBB	1.24724	2.96922e-85	0.713987
2179	179	End	RPL13	0.554612	1.71613e-82	0.603434
2181	181	End	PTGDS	0.490797	1.47604e-81	0.558722
2223	223	End	HERPUD1	0.942472	8.05646e-70	0.924247
2224	224	End	SYNGR2	1.09938	8.33158e-70	0.84122
2228	228	End	SLC12A7	1.84141	2.19368e-69	0.750192
2233	233	End	RPL23	0.581328	1.64918e-68	0.62107
2238	238	End	PLAT	2.08503	6.23818e-67	0.591923
2242	242	End	WWTR1	1.74177	3.22589e-66	0.839747
2243	243	End	HLA-DRB1	1.27964	6.78601e-66	0.766554
2247	247	End	ISG15	1.00319	1.47969e-63	0.600308
2249	249	End	APOL1	2.14592	2.66734e-63	0.708813
2263	263	End	HSPG2	2.10548	8.78785e-60	0.819929
2268	268	End	TAP1	1.52782	1.18532e-58	0.672695
2279	279	End	A4GALT	2.08876	2.65071e-57	0.566656
2287	287	End	SOCS3	2.01718	2.06966e-56	1.11365
2293	293	End	SERPING1	1.1044	1.55925e-55	0.718607
2297	297	End	LRP10	1.17488	1.7879e-54	1.77785
2299	299	End	GIMAP1-GIMAP5	2.45526	2.41072e-54	0.691728
2309	309	End	RPLP0	0.678641	1.69838e-53	0.673321
2316	316	End	TIE1	2.29564	9.18042e-53	1.00938
2357	357	End	FBLN1	1.46306	9.32984e-47	0.709122
2425	425	End	RHOJ	1.59308	2.38464e-39	0.889085
2426	426	End	FGL2	2.77566	3.30301e-39	1.32447
2431	431	End	RPS17	0.462086	8.10075e-39	0.615815
2454	454	End	FAM129B	1.50678	9.77611e-37	1.87702
2474	474	End	PNP	1.99043	3.00577e-35	2.68094
2494	494	End	CTDSP1	1.19793	8.88573e-34	0.864146
2529	529	End	SLC19A3	2.19698	4.97361e-31	0.846994
2633	633	End	CCM2L	1.81248	3.40853e-24	0.511443
2637	637	End	NPNT	1.89009	4.90062e-24	3.32284
2688	688	End	BMP4	1.5788	8.58014e-22	0.658007
2747	747	End	FOXO1	0.783896	1.39203e-19	0.566685
2809	809	End	LAMC3	1.42618	1.18017e-17	0.693007
2824	824	End	PLCE1	1.05709	2.64053e-17	0.848614
2829	829	End	LPL	0.9583	4.36536e-17	0.6251
2835	835	End	ARAP3	1.33674	5.69007e-17	0.596104
2844	844	End	CARMN	2.10464	1.08391e-16	0.586676
2942	942	End	VAMP8	1.26408	2.41441e-14	0.673505
2947	947	End	CMTM6	0.944207	2.89349e-14	0.8511
3039	1039	End	RAPGEF1	0.391973	8.6793e-13	0.692182
3049	1049	End	CORO1B	0.942125	1.44661e-12	0.631333
3064	1064	End	ALDH2	0.277261	2.15662e-12	0.557514
3108	1108	End	CFI	2.26944	7.17422e-12	0.635753
3138	1138	End	ABCC9	0.81796	2.54666e-11	0.546235
3182	1182	End	ZNF366	1.81406	1.19733e-10	0.573903
3298	1298	End	SNHG25	0.335933	1.93473e-09	0.579319
3316	1316	End	HLA-G	2.01847	3.55437e-09	0.730363
3334	1334	End	MMP2	1.63005	6.16093e-09	3.71219
3422	1422	End	CHCHD3	0.322193	3.80087e-08	1.75976
3423	1423	End	PELI1	0.599459	3.80401e-08	1.5588
3424	1424	End	STEAP4	2.74451	3.96218e-08	2.67333
3425	1425	End	FZD10-DT	2.60481	4.01769e-08	1.72781
3426	1426	End	YES1	0.759563	4.15874e-08	1.33313
3427	1427	End	ANAPC16	0.30771	4.18315e-08	1.2104
3428	1428	End	RBM47	0.809482	4.25268e-08	1.51695
3429	1429	End	SNHG5	0.413798	4.27947e-08	1.68182
3430	1430	End	ARHGAP6	1.04691	4.29289e-08	1.22082
3431	1431	End	DDX60L	1.45341	4.30796e-08	1.13225
3432	1432	End	SELENOF	0.330581	4.43432e-08	1.5137
3433	1433	End	G3BP1	0.38681	4.54878e-08	1.74789
3434	1434	End	PLA2R1	1.09087	4.60113e-08	0.765535
3435	1435	End	FMO2	2.55667	4.67679e-08	1.17395
3436	1436	End	SHROOM4	0.615756	4.72376e-08	1.19543
3437	1437	End	PRDX4	0.707509	4.74972e-08	1.1383
3440	1440	End	CDH23	0.72253	4.99652e-08	1.7301
3441	1441	End	MLKL	1.43491	5.04445e-08	0.87302
3442	1442	End	COL6A3	2.15031	5.21156e-08	1.49657
3443	1443	End	WWC2	0.572092	5.23163e-08	1.91427
3444	1444	End	CASP1	1.75311	5.24641e-08	0.801114
3445	1445	End	PLAUR	0.931292	5.99816e-08	2.00267
3446	1446	End	RAB32	1.19926	6.11272e-08	1.2757
3447	1447	End	KIF26A	1.47777	6.12157e-08	1.36742
3448	1448	End	PRDM6	1.90499	6.49731e-08	0.936308
3449	1449	End	SULF1	0.73728	6.64272e-08	1.57648
3450	1450	End	AC138123.1	0.393034	6.65614e-08	0.946822
3451	1451	End	C2orf83	2.26566	6.82737e-08	0.802188
3452	1452	End	SAMD9L	1.6323	6.84464e-08	0.852461
3453	1453	End	STK10	0.861819	6.86307e-08	1.33544
3454	1454	End	PLA2G4A	1.12739	6.8637e-08	1.0166
3455	1455	End	LRCH1	0.588768	6.90099e-08	1.65403
3456	1456	End	CYP20A1	0.597113	6.94923e-08	1.19001
3457	1457	End	HCST	0.942422	7.05923e-08	1.11791
3458	1458	End	PDIA4	0.573112	7.06082e-08	0.937506
3459	1459	End	PTGDR	3.02286	7.14702e-08	1.35056
3460	1460	End	IGF1R	0.283404	7.3195e-08	1.85535
3461	1461	End	PARP12	1.30318	7.37935e-08	1.20075
3462	1462	End	ROCK1	0.459668	7.54512e-08	1.11911
3464	1464	End	TAX1BP3	0.590115	7.67893e-08	1.64888
3465	1465	End	IFNAR1	0.367448	7.93264e-08	1.12564
3467	1467	End	SELENBP1	0.54411	8.10623e-08	1.53006
3468	1468	End	PDLIM4	0.674579	8.13806e-08	0.906916
3469	1469	End	SNAP23	0.506069	8.32924e-08	1.75424
3470	1470	End	INSR	0.311663	8.39209e-08	0.54734
3471	1471	End	EFNB1	0.868688	8.48085e-08	2.11133
3472	1472	End	AC019257.8	0.491436	8.53833e-08	1.19979
3473	1473	End	RGL2	0.565973	8.58632e-08	1.20491
3474	1474	End	MFAP3	0.478023	8.83167e-08	0.841111
3475	1475	End	KIRREL1	1.4793	8.85463e-08	0.589238
3476	1476	End	CLIC5	1.05764	9.00762e-08	0.687841
3477	1477	End	GNB4	0.530701	9.06338e-08	1.13415
3478	1478	End	BTN3A2	1.02716	9.13517e-08	2.48552
3479	1479	End	ALPK1	1.13206	9.35595e-08	0.686115
3480	1480	End	CPQ	0.540611	9.38757e-08	1.27882
3481	1481	End	DECR1	0.512988	9.45729e-08	0.649969
3482	1482	End	CERS2	0.433223	9.87999e-08	1.00482
3483	1483	End	NUCB2	0.414971	1.01762e-07	0.533529
3484	1484	End	IL27RA	0.803295	1.02519e-07	0.752881
3485	1485	End	CCDC68	0.831719	1.0337e-07	1.71259
3486	1486	End	HTRA3	2.30198	1.09554e-07	1.067
3487	1487	End	GPCPD1	0.419741	1.09775e-07	0.994146
3488	1488	End	VEGFA	0.538525	1.10011e-07	1.03773
3489	1489	End	SH2D3C	0.521678	1.10631e-07	1.10248
3491	1491	End	SRL	1.44426	1.1293e-07	1.24239
3492	1492	End	DOCK1	0.414344	1.13636e-07	0.911839
3493	1493	End	GLIS2	0.642937	1.15723e-07	1.02444
3495	1495	End	AL136295.5	0.553113	1.2001e-07	1.40982
3496	1496	End	LRP5	0.808126	1.27356e-07	0.88342
3497	1497	End	GMFG	0.816585	1.28718e-07	0.906642
3499	1499	End	ENHO	0.252474	1.34677e-07	0.73374
3500	1500	End	CSAG1	2.97537	1.35777e-07	0.674001
3501	1501	End	VASN	0.476104	1.36665e-07	0.654199
3502	1502	End	KIAA0355	0.542247	1.37158e-07	1.41861
3503	1503	End	SNED1	0.387173	1.40772e-07	1.0428
3505	1505	End	CSF1R	0.463509	1.5554e-07	0.579955
3506	1506	End	FAM124B	2.32481	1.56311e-07	0.836477
3507	1507	End	JPH2	1.58101	1.57977e-07	1.12651
3508	1508	End	SPPL2A	0.477463	1.61414e-07	0.56974
3510	1510	End	TWIST1	1.52824	1.63829e-07	1.54569
3511	1511	End	ENDOD1	0.324407	1.63835e-07	0.916407
3513	1513	End	PPP1R3B	1.4884	1.83257e-07	0.759706
3514	1514	End	IFIH1	1.36702	1.84799e-07	0.657049
3515	1515	End	PRKD3	0.816869	1.85009e-07	1.75718
3516	1516	End	CXCL16	0.679099	1.89356e-07	0.555274
3517	1517	End	SELENON	0.364026	1.90049e-07	0.833064
3518	1518	End	CNN1	1.20579	1.93924e-07	0.870472
3519	1519	End	TCEAL9	0.401837	1.98068e-07	0.549358
3520	1520	End	SAV1	0.491782	1.98352e-07	0.750088
3521	1521	End	EFEMP1	0.382867	1.99556e-07	1.12917
3523	1523	End	AP002807.1	1.51973	2.22753e-07	0.717612
3524	1524	End	AGTRAP	0.679464	2.25245e-07	0.883912
3526	1526	End	CRABP2	1.11953	2.29125e-07	1.04852
3528	1528	End	THSD1	0.932862	2.33135e-07	1.50983
3532	1532	End	CALCOCO2	0.458239	2.55957e-07	0.789879
3533	1533	End	C6orf48	0.274499	2.56686e-07	0.838392
3534	1534	End	NCOA3	0.489572	2.62388e-07	0.999207
3535	1535	End	OAS1	1.34705	2.70159e-07	0.580675
3536	1536	End	KDELC2	1.07626	2.8274e-07	0.5873
3537	1537	End	APBB2	0.298373	2.88379e-07	0.878472
3538	1538	End	KDELR1	0.299237	2.89399e-07	1.10892
3539	1539	End	PIK3C2A	0.347	2.92998e-07	0.580206
3540	1540	End	ERGIC1	0.337408	2.95083e-07	0.698479
3541	1541	End	PROSER2	1.58161	2.99304e-07	1.2364
3542	1542	End	TLE1	0.362865	3.00839e-07	0.62194
3544	1544	End	RPL22L1	0.621709	3.10715e-07	0.841402
3546	1546	End	AC133134.1	0.904311	3.14581e-07	0.61873
3547	1547	End	FRMD3	0.548725	3.14947e-07	0.715204
3548	1548	End	PCDH12	1.37163	3.23585e-07	1.27254
3550	1550	End	ZBTB46	0.450482	3.34536e-07	1.17887
3551	1551	End	SIK1B	2.60586	3.35367e-07	0.528416
3553	1553	End	PITPNM1	0.348183	3.41519e-07	1.30486
3554	1554	End	GPR78	2.15579	3.48213e-07	0.736629
3555	1555	End	ZIC4	1.20355	3.55786e-07	0.965084
3557	1557	End	FRMD8	0.426355	3.70946e-07	0.738733
3560	1560	End	MOB1A	0.513591	3.8079e-07	1.10267
3562	1562	End	CLN5	0.564369	3.86028e-07	0.651652
3563	1563	End	CXCL8	3.21145	3.87628e-07	0.669002
3564	1564	End	DAD1	0.296563	3.88686e-07	0.788977
3565	1565	End	RARRES3	0.608005	3.89779e-07	0.951718
3566	1566	End	CTSZ	0.578723	3.89815e-07	0.843969
3567	1567	End	AFF1	0.409811	3.94919e-07	1.60137
3568	1568	End	MXRA5	1.79841	3.98812e-07	0.525053
3570	1570	End	CDV3	0.323504	4.24617e-07	0.534101
3571	1571	End	ARHGAP27	0.829888	4.2508e-07	1.38251
3572	1572	End	SLC38A10	0.326954	4.64882e-07	0.667875
3574	1574	End	HBEGF	0.949333	4.80028e-07	0.64675
3575	1575	End	GALNT10	0.577833	4.83617e-07	0.766108
3576	1576	End	SEPT10	0.708516	4.83836e-07	0.673824
3577	1577	End	SLC44A2	0.280087	4.88738e-07	0.606006
3579	1579	End	CD2AP	0.648918	4.93316e-07	0.54367
3582	1582	End	AKAP12	0.264091	5.19151e-07	0.500776
3583	1583	End	RPS6KA3	0.397901	5.22855e-07	0.759477
3586	1586	End	PTPRC	1.0433	5.52365e-07	0.574703
3587	1587	End	MLPH	2.47564	5.55402e-07	0.951575
3589	1589	End	CARD8	0.776597	5.68469e-07	0.523048
3592	1592	End	LRRN4CL	2.23854	6.43357e-07	0.543551
3595	1595	End	PTMAP5	0.498521	6.58914e-07	2.32222
3598	1598	End	ZFAND3	0.258234	6.69935e-07	0.550889
3599	1599	End	HIF3A	0.376743	6.80658e-07	0.556065
3601	1601	End	LIMK2	0.519437	6.96833e-07	0.656769
3604	1604	End	FLT4	1.72848	7.39438e-07	0.513089
3607	1607	End	PMAIP1	2.20528	7.72532e-07	0.642656
3610	1610	End	PTEN	0.252122	8.17613e-07	0.623708
3611	1611	End	WDR86	0.863344	8.44233e-07	0.902061
3613	1613	End	GBP3	1.71753	8.62782e-07	1.01656
3614	1614	End	ARF4	0.314396	8.7973e-07	0.528005
3616	1616	End	CCL2	0.834875	8.92583e-07	0.551279
3619	1619	End	GINM1	0.406813	9.16973e-07	1.01247
3620	1620	End	AC009269.2	1.50702	9.17424e-07	0.993971
3621	1621	End	LAMA3	0.856078	9.56571e-07	0.782301
3623	1623	End	TXNRD1	0.312281	9.67604e-07	0.53788
3624	1624	End	ARSD	0.743002	9.88905e-07	0.661573
3625	1625	End	SLC13A4	1.02565	1.00776e-06	0.51397
3627	1627	End	UBE2J1	0.452617	1.07154e-06	0.504657
3631	1631	End	TCF12	0.302186	1.18809e-06	0.67273
3635	1635	End	SLC25A24	0.866281	1.25953e-06	0.600719
3637	1637	End	ARHGEF10	0.520261	1.27175e-06	0.584204
3639	1639	End	RPS20P14	0.89696	1.30183e-06	0.820671
3640	1640	End	GNAI3	0.4305	1.37628e-06	0.777869
3641	1641	End	TRABD2B	1.95176	1.39555e-06	0.60111
3642	1642	End	TMEM14C	0.260512	1.41743e-06	1.16317
3643	1643	End	TTC28	0.335173	1.41743e-06	0.550063
3646	1646	End	ANPEP	1.82982	1.5416e-06	0.637041
3650	1650	End	BBS9	0.447339	1.5907e-06	0.56807
3652	1652	End	SH3TC1	0.989672	1.61955e-06	1.19556
3653	1653	End	BDH2	0.567084	1.6538e-06	0.525179
3655	1655	End	GPIHBP1	0.73623	1.66121e-06	0.617372
3656	1656	End	EIF3D	0.309684	1.66163e-06	0.560964
3659	1659	End	AJUBA	2.49031	1.68368e-06	1.1378
3661	1661	End	RELA	0.434966	1.70572e-06	0.690208
3664	1664	End	ZEB1	0.318132	1.73559e-06	0.551495
3665	1665	End	LINC01638	5.7418	1.75247e-06	0.554848
3667	1667	End	SEMA5A	0.43481	1.7794e-06	0.513555
3668	1668	End	VCAN	0.390033	1.793e-06	0.976874
3669	1669	End	NOP10	0.345673	1.84292e-06	0.908774
3670	1670	End	MYO1E	0.46945	1.8768e-06	0.816541
3671	1671	End	PHF2	0.374093	1.89835e-06	0.70546
3675	1675	End	FAM111A	1.20073	1.98488e-06	0.511002
3677	1677	End	TGIF1	0.843749	2.07488e-06	1.50466
3678	1678	End	TMEM50B	0.3093	2.12243e-06	0.685035
3679	1679	End	KLF9	0.265975	2.14245e-06	0.960811
3680	1680	End	PPP1R3C	0.573271	2.15398e-06	0.889817
3685	1685	End	MTFP1	0.779388	2.31358e-06	0.90587
3687	1687	End	CFHR1	3.39105	2.37489e-06	0.533386
3688	1688	End	ERAP2	0.902584	2.37939e-06	2.27743
3692	1692	End	ATP2A3	1.15181	2.50872e-06	0.515695
3693	1693	End	LYN	0.5847	2.59986e-06	1.21113
3696	1696	End	UFD1	0.439534	2.8711e-06	0.523137
3701	1701	End	TENT5A	1.27274	3.06399e-06	0.74663
3703	1703	End	EIF3G	0.278818	3.36456e-06	0.67395
3704	1704	End	DOK1	0.886753	3.36767e-06	1.90461
3706	1706	End	HMGN2	0.566082	3.46938e-06	0.573353
3708	1708	End	EYA1	0.8124	3.47973e-06	0.515156
3709	1709	End	RECQL	0.710665	3.49608e-06	0.670624
3710	1710	End	AC012409.2	1.00181	3.64266e-06	0.565267
3712	1712	End	LRRFIP1	0.281423	3.75814e-06	0.799063
3713	1713	End	RPL18AP3	0.616216	3.78382e-06	0.509983
3714	1714	End	KRT10	0.350069	3.79205e-06	1.99762
3717	1717	End	SMAD9	0.628239	3.90636e-06	0.505538
3720	1720	End	TRIM4	0.547484	3.95918e-06	0.564865
3721	1721	End	HSPA1B	0.261293	3.97219e-06	0.86163
3722	1722	End	EIF3F	0.319442	4.04812e-06	0.52506
3724	1724	End	SLC6A1-AS1	0.629082	4.05772e-06	0.57481
3726	1726	End	DNAJC1	0.404956	4.15384e-06	0.537091
3728	1728	End	AC090498.1	0.70855	4.24833e-06	1.00138
3733	1733	End	DEFB1	4.36419	4.87868e-06	0.624012
3738	1738	End	RSU1	0.4473	5.29787e-06	1.46657
3740	1740	End	CPED1	1.07239	5.47363e-06	0.645321
3743	1743	End	AC008038.1	0.481803	5.72792e-06	0.927022
3744	1744	End	FHL3	0.887209	6.00935e-06	0.63989
3748	1748	End	FMO3	2.33995	6.36411e-06	0.520554
3749	1749	End	KCTD10	0.434622	6.45024e-06	0.946902
3753	1753	End	SLFN5	0.842396	6.7648e-06	0.801778
3755	1755	End	SKI	0.369973	6.88235e-06	1.11636
3756	1756	End	RUNDC3B	0.277004	7.04041e-06	0.630003
3759	1759	End	OOEP	0.589462	7.18323e-06	0.845778
3768	1768	End	CNKSR3	0.588762	7.94257e-06	0.573477
3773	1773	End	TMED5	0.412038	8.31496e-06	0.698273
3777	1777	End	NID2	1.60835	8.69339e-06	0.595163
3779	1779	End	AC104389.4	0.727184	8.88431e-06	1.1117
3780	1780	End	SRSF4	0.266147	9.00029e-06	0.707704
3781	1781	End	FGFR1	0.308158	9.09422e-06	0.578564
3785	1785	End	HMGB2	0.458715	9.51636e-06	0.851661
3788	1788	End	MYCBP	1.06248	1.02206e-05	0.650548
3796	1796	End	AC018742.1	0.857742	1.14258e-05	1.65088
3802	1802	End	AC010976.2	2.28337	1.21112e-05	0.730679
3803	1803	End	ARHGEF19	1.70773	1.2252e-05	0.605745
3805	1805	End	SNX18	0.535243	1.25432e-05	0.50673
3806	1806	End	FCGR3A	0.496678	1.26439e-05	0.527023
3808	1808	End	AC078927.1	0.646277	1.28913e-05	0.772263
3809	1809	End	KCNE3	1.47236	1.3075e-05	0.559511
3814	1814	End	SIVA1	0.306746	1.39464e-05	0.569454
3819	1819	End	LDLRAP1	0.594817	1.52299e-05	0.566091
3824	1824	End	STAG1	0.289752	1.60505e-05	0.788791
3825	1825	End	AC016876.2	0.606924	1.61094e-05	0.615501
3831	1831	End	MRVI1	0.359803	1.82537e-05	0.514007
3833	1833	End	EEF1A1P5	0.673465	1.83574e-05	0.824539
3836	1836	End	PTGS2	0.78606	1.8549e-05	0.640675
3839	1839	End	MEDAG	1.78119	1.90199e-05	0.717305
3842	1842	End	STAG2	0.257463	1.94636e-05	0.546182
3855	1855	End	HNRNPH1	0.268384	2.13753e-05	0.572775
3859	1859	End	CCNL1	0.431694	2.1645e-05	0.715073
3862	1862	End	SMOC1	0.357537	2.18306e-05	0.559218
3869	1869	End	SOCS2	0.807975	2.38372e-05	0.715993
3873	1873	End	FILIP1	0.687495	2.50019e-05	0.599032
3880	1880	End	RECK	0.46126	2.62295e-05	0.586553
3884	1884	End	WDR86-AS1	3.64353	2.64732e-05	0.751166
3887	1887	End	SLC2A4	1.22665	2.69329e-05	1.31387
3890	1890	End	NAGA	0.685967	2.70681e-05	1.0233
3892	1892	End	FHOD1	0.625992	2.77135e-05	0.522456
3899	1899	End	ARHGAP17	0.431093	2.84703e-05	0.560279
3901	1901	End	C8orf34-AS1	2.01978	2.84943e-05	0.554925
3913	1913	End	TRPM6	0.963064	3.14119e-05	0.746386
3914	1914	End	SHANK3	0.382824	3.15623e-05	0.505527
3920	1920	End	RBM3	0.298366	3.33286e-05	0.556331
3921	1921	End	TGFB1	0.432389	3.37233e-05	0.974554
3923	1923	End	ZBED1	0.310921	3.42449e-05	0.787802
3926	1926	End	SLFN12L	1.67198	3.50682e-05	0.641698
3927	1927	End	AP000892.3	1.65103	3.5105e-05	0.79238
3934	1934	End	AC010343.1	0.789969	3.79599e-05	0.645853
3935	1935	End	KCNK6	1.01478	3.8009e-05	0.723336
3946	1946	End	ADA2	0.616847	4.03426e-05	0.814311
3948	1948	End	EIF4EBP1	0.779665	4.07982e-05	0.758565
3949	1949	End	CNIH4	0.360104	4.22373e-05	0.619364
3951	1951	End	NAGS	1.86845	4.2585e-05	0.609069
3956	1956	End	ALX4	1.64653	4.41008e-05	0.6388
3957	1957	End	CRACR2B	1.17734	4.43205e-05	0.944528
3968	1968	End	EML4	0.422599	4.86539e-05	0.534793
3969	1969	End	LUM	1.94349	4.91686e-05	0.622258
3971	1971	End	EIF3E	0.264848	5.02385e-05	0.788978
3972	1972	End	CYB561A3	0.508563	5.15599e-05	0.520911
3975	1975	End	SHB	0.641738	5.31604e-05	0.632367
3978	1978	End	TMEM38B	0.609877	5.5752e-05	0.558745
3982	1982	End	WNT16	1.45618	5.91997e-05	0.512282
3994	1994	End	BCL7C	0.375676	6.5488e-05	0.930124
3999	1999	End	ACTL6A	0.776084	7.35666e-05	0.503448
4003	3	Ex	VSNL1	0.880273	0	1.13379
4019	19	Ex	GAP43	0.877557	0	0.91244
4022	22	Ex	EEF1A2	0.827972	0	0.665772
4032	32	Ex	SNCB	0.740612	0	0.549864
4034	34	Ex	RAB6B	0.709261	0	0.690152
4036	36	Ex	CALY	0.716257	0	0.535732
4042	42	Ex	GNAS	0.621819	0	0.520162
4046	46	Ex	TAGLN3	0.694235	0	0.782946
4049	49	Ex	TUBA1B	0.544616	0	0.671903
4066	66	Ex	ATP6V1B2	0.622934	0	0.716924
4072	72	Ex	CLSTN3	0.790948	0	0.675949
4083	83	Ex	CTXN1	0.732907	0	0.606001
4100	100	Ex	NDRG4	0.543599	0	0.77657
4101	101	Ex	SV2A	0.59829	0	0.529471
4102	102	Ex	GABARAPL1	0.613794	0	0.569881
4107	107	Ex	GDI1	0.486784	0	0.574477
4110	110	Ex	NEUROD2	0.721176	0	0.611564
4113	113	Ex	NPTN	0.543001	0	0.96278
4114	114	Ex	RIMS3	0.640985	0	0.585645
4125	125	Ex	BEX2	0.61074	0	0.635597
4128	128	Ex	KCNQ5	0.697841	0	1.23838
4147	147	Ex	PRRT2	0.613474	0	0.577049
4159	159	Ex	ACTN1	0.703845	0	0.701109
4162	162	Ex	CYFIP2	0.529906	0	0.535127
4173	173	Ex	TPI1	0.461898	0	0.577872
4186	186	Ex	HK1	0.52281	0	1.05301
4188	188	Ex	CHGB	0.692581	0	0.736481
4189	189	Ex	PTMS	0.522412	0	0.766101
4194	194	Ex	NCALD	0.569934	0	0.536733
4195	195	Ex	KIAA1549L	0.543032	0	0.522249
4199	199	Ex	B4GAT1	0.44003	0	4.25902
4210	210	Ex	PNMA2	0.496091	0	0.576268
4216	216	Ex	CA11	0.519923	0	0.624012
4230	230	Ex	VGF	0.699183	0	2.0904
4242	242	Ex	STX1A	0.56747	0	0.639563
4252	252	Ex	C1orf115	0.571288	0	0.500883
4258	258	Ex	RTN4	0.375402	0	0.591537
4265	265	Ex	CKMT1B	0.632944	0	0.978772
4267	267	Ex	DSTN	0.476835	0	0.61502
4274	274	Ex	RASD1	0.506154	0	0.896637
4300	300	Ex	CAMK1D	0.502532	0	0.537097
4315	315	Ex	KCNV1	0.777766	0	0.645305
4324	324	Ex	SNU13	0.452425	0	0.501828
4336	336	Ex	PCMT1	0.481832	0	0.954165
4337	337	Ex	ALDOA	0.776274	0	0.612622
4340	340	Ex	DYNLL1	0.377933	0	0.866747
4341	341	Ex	BEX4	0.438433	0	0.624817
4355	355	Ex	LZTS3	0.574467	0	0.556069
4373	373	Ex	SYNGR1	0.463116	0	1.22419
4386	386	Ex	PCP4	0.669441	0	0.80654
4388	388	Ex	SLC25A6	0.408062	0	0.582677
4398	398	Ex	CKB	0.278938	0	0.815213
4411	411	Ex	ATP5F1B	0.384852	0	0.673844
4413	413	Ex	ABLIM2	0.548632	0	0.525693
4417	417	Ex	MAP2K1	0.474122	0	0.869482
4433	433	Ex	LDB2	0.506346	0	0.603647
4434	434	Ex	TPRG1L	0.472172	0	1.69704
4443	443	Ex	KCNH3	0.559142	0	0.538266
4470	470	Ex	ZBTB18	0.471698	0	0.533735
4479	479	Ex	OCIAD1	0.418086	0	1.06812
4501	501	Ex	SEPT3	0.413882	0	0.953947
4515	515	Ex	KIFAP3	0.457049	0	0.722669
4520	520	Ex	SMAP2	0.49222	0	0.525549
4524	524	Ex	ARPC5L	0.541681	0	0.643713
4535	535	Ex	ATP5MC3	0.439428	0	0.821039
4551	551	Ex	CUX2	0.678421	0	0.553713
4562	562	Ex	PRKCE	0.460996	0	0.634583
4578	578	Ex	GLRB	0.52581	0	0.793987
4582	582	Ex	MYH10	0.519809	0	0.53177
4600	600	Ex	AL096711.2	0.494736	0	0.561205
4616	616	Ex	ABI2	0.394837	0	0.527762
4626	626	Ex	SORBS2	0.508988	0	0.714774
4726	726	Ex	LDHA	0.37144	0	3.9603
4730	730	Ex	TMOD2	0.395969	0	0.53876
4781	781	Ex	KCNMA1	0.361328	0	0.587558
4789	789	Ex	NUDT11	0.596828	0	1.45418
4793	793	Ex	CNNM1	0.548599	0	0.541419
4806	806	Ex	SYT12	0.554718	0	0.607809
4815	815	Ex	AC079228.1	0.661974	0	1.00073
4968	968	Ex	PAM	0.407838	1.46931e-277	0.586738
4976	976	Ex	TM2D3	0.355801	8.31701e-275	0.555141
4989	989	Ex	ATP5MF-PTCD1	0.635036	1.50746e-269	0.523377
5019	1019	Ex	TMEM246	0.369751	2.9723e-263	0.542533
5072	1072	Ex	MAST1	0.379271	6.54515e-247	0.704919
5112	1112	Ex	SLC25A3	0.290484	5.08338e-239	0.589347
5153	1153	Ex	ZNF385B	0.434221	4.9329e-228	0.594578
5172	1172	Ex	CAMTA1	0.253991	1.31672e-223	0.621392
5218	1218	Ex	LRTM2	0.599408	1.34587e-214	0.501183
5377	1377	Ex	ZFYVE27	0.314624	2.05189e-182	0.539886
5380	1380	Ex	SHC3	0.348668	2.64444e-182	1.98281
5384	1384	Ex	DOC2B	0.573332	7.02231e-182	0.585417
5387	1387	Ex	PPFIBP1	0.347509	1.63604e-181	0.68766
5388	1388	Ex	TUSC3	0.393756	1.79957e-181	0.662778
5396	1396	Ex	ST8SIA5	0.413927	1.29374e-180	0.740003
5402	1402	Ex	DBP	0.361217	7.31876e-180	0.533639
5411	1411	Ex	FGFR1OP2	0.359285	9.00045e-178	0.793531
5417	1417	Ex	AC073610.2	0.858364	1.76863e-176	0.850995
5419	1419	Ex	B4GALT6	0.405736	2.4338e-176	0.729705
5432	1432	Ex	CLCN4	0.270339	3.0546e-174	0.540306
5436	1436	Ex	TXNL1	0.312158	2.96182e-173	0.569886
5438	1438	Ex	SPTSSB	0.620923	7.62173e-173	1.04263
5450	1450	Ex	PNKD	0.257818	4.01109e-171	0.867336
5465	1465	Ex	UNC119	0.352222	4.77914e-169	0.971419
5482	1482	Ex	SIN3B	0.321659	3.54546e-167	0.678195
5483	1483	Ex	B4GALT5	0.352139	3.55514e-167	0.872953
5494	1494	Ex	CCT6A	0.311033	4.05245e-165	0.733933
5520	1520	Ex	LINC01007	0.811588	1.41626e-162	1.27817
5536	1536	Ex	OPRM1	0.451592	1.74796e-160	0.880655
5555	1555	Ex	PKD1	0.255774	1.36174e-158	0.510718
5567	1567	Ex	ADGRB1	0.337282	4.7409e-156	0.520877
5576	1576	Ex	RAB4B-EGLN2	0.320519	3.90334e-155	0.609397
5583	1583	Ex	BCAP29	0.302357	3.20477e-154	0.522371
5596	1596	Ex	WSCD2	0.460993	7.75867e-153	0.539824
5626	1626	Ex	CACNG2	0.431795	1.31348e-149	0.520748
5660	1660	Ex	DLGAP3	0.527645	8.36677e-147	0.580701
5684	1684	Ex	SYT3	0.671207	1.9472e-143	0.865389
5722	1722	Ex	SNRNP25	0.338496	8.03429e-139	0.502889
5815	1815	Ex	BHLHB9	0.399528	3.93358e-130	0.519673
5860	1860	Ex	ZMAT3	0.253066	3.06871e-126	0.569335
6125	125	Inh	ARL4C	0.778338	2.09974e-140	3.62002
6242	242	Inh	FAM3C	0.549737	9.68464e-95	4.05357
6346	346	Inh	ADCY1	0.404948	9.23832e-74	0.643776
6991	991	Inh	EIF1AX	0.325633	4.18645e-37	1.51912
6992	992	Inh	LRP1	0.274745	4.69554e-37	2.27786
6993	993	Inh	PPP3CB	0.272211	4.99981e-37	0.593676
6994	994	Inh	HSPA8	0.277202	5.34978e-37	0.821483
6996	996	Inh	IGLON5	0.670058	6.28032e-37	0.509907
6997	997	Inh	TSC22D3	0.294597	7.11196e-37	1.88925
7006	1006	Inh	CLEC2L	0.462299	1.20268e-36	0.555321
7016	1016	Inh	PPIP5K2	0.574209	3.23176e-36	0.563806
7021	1021	Inh	AMIGO1	0.41852	7.66257e-36	1.13037
7023	1023	Inh	OGDHL	0.421216	1.07812e-35	0.514864
7055	1055	Inh	ACYP1	0.515918	5.57748e-35	0.75223
7066	1066	Inh	NDUFB11	0.312562	9.50259e-35	0.745327
7071	1071	Inh	FEM1B	0.279569	1.10139e-34	0.689175
7156	1156	Inh	SNAP25-AS1	0.319738	1.12698e-32	0.755437
7157	1157	Inh	LIN7B	0.433775	1.23146e-32	0.574337
7171	1171	Inh	DDX3X	0.329515	3.19531e-32	0.779346
7235	1235	Inh	ST8SIA1	0.451975	4.16715e-31	0.508257
7283	1283	Inh	STK39	0.370874	3.96194e-30	0.722503
7357	1357	Inh	HP1BP3	0.295816	7.71035e-29	0.709543
7377	1377	Inh	AP1S2	0.479812	1.56459e-28	0.504558
7441	1441	Inh	FAM199X	0.365851	2.23059e-27	0.650051
7600	1600	Inh	ALK	0.736033	4.89127e-25	1.24164
7805	1805	Inh	FBLN7	0.585217	9.82142e-23	0.582489
8143	143	Mic	CTSZ	1.22957	4.61798e-56	0.920286
8220	220	Mic	VAMP8	1.51193	5.22124e-38	0.848031
