## Supplemental table 6 for "Spatial Dissection of the Distinct Cellular Responses to Normal Aging and Alzheimer’s Disease in Human Prefrontal Cortex at Single-Nucleus Resolution"

### Sheet: Sheet1
Module	Correlation with Concentric	Adjusted P-value	Correlation with AD	Adusted P-value
Ex1	-0.0921	<0.01	-0.2241	<0.01
Ex2	-0.0423	0.0675	0.0261	<0.01
Inh1	0.1196	<0.01	-0.2193	<0.01
Inh2	-0.0366	0.1864	-0.2577	<0.01
